# The link between the *ANPEP* gene and type 2 diabetes mellitus may be mediated by the disruption of glutathione metabolism and redox homeostasis

**DOI:** 10.1101/2024.03.16.24304385

**Authors:** Yaroslava Korvyakova, Iuliia Azarova, Elena Klyosova, Maria Postnikova, Victor Makarenko, Olga Bushueva, Maria Solodilova, Alexey Polonikov

## Abstract

Aminopeptidase N (ANPEP), a membrane-associated ectoenzyme, has been identified as a susceptibility gene for type 2 diabetes (T2D) by genome-wide association and transcriptome studies; however, the mechanisms by which this gene contributes to disease pathogenesis remain unclear. The aim of this study was to determine the comprehensive contribution of ANPEP polymorphisms to T2D risk and annotate the underlying mechanisms. A total of 3206 unrelated individuals including 1579 T2D patients and 1627 controls were recruited for the study. Twenty-three common functional single nucleotide polymorphisms (SNP) of ANPEP were genotyped by the MassArray-4 system. Six polymorphisms, rs11073891, rs12898828, rs12148357, rs9920421, rs7111, and rs25653, were found to be associated with type 2 diabetes for the first time (P_perm_≤0.05). Common haplotype rs9920421G-rs4932143G-rs7111T was strongly associated with increased risk of T2D (P_perm_=5.9×10^-12^), whereas two rare haplotypes such as rs9920421G-rs4932143C-rs7111T (P_perm_=6.5×10^-40^) and rs12442778A-rs12898828A-rs6496608T-rs11073891C (P_perm_=1.0×10^-7^) possessed strong protection against disease. We identified 38 and 109 diplotypes associated with T2D risk in males and females, respectively (FDR≤0.05). ANPEP polymorphisms showed associations with plasma levels of fasting blood glucose, aspartate aminotransferase, total protein and glutathione (P<0.05), and several haplotypes were strongly associated with the levels of reactive oxygen species and uric acid (P<0.0001). A deep literature analysis has facilitated the formulation of a hypothesis proposing that increased plasma levels of ANPEP as well as liver enzymes such as aspartate aminotransferase, alanine aminotransferase and gamma-glutamyltransferase serve as an adaptive response directed towards the restoration of glutathione deficiency in diabetics by stimulating the production of amino acid precursors for glutathione biosynthesis.

**Highlights:**

- Polymorphisms, rs11073891, rs12898828, rs12148357, rs9920421, rs7111, and rs25653 of *ANPEP*, were discovered as novel susceptibility markers for type 2 diabetes mellitus.
- ne common and two rare haplotypes of *ANPEP* are strongly associated with increased and decreased risk of type 2 diabetes, respectively.
- Thirty eight and one hundred and nine *ANPEP* diplotypes influenced disease risk in males and females, respectively.
- Polymorphisms of *ANPEP* were associated with plasma levels of fasting blood glucose, aspartate aminotransferase, total protein, glutathione, reactive oxygen species and uric acid in diabetics.
- Increased plasma levels of ANPEP and liver enzymes (AST, ALT, and GGT) in T2D patients may reflect an adaptive response to glutathione deficiency through the formation of more amino acid precursors of glutathione.
