## Supplemental Table G for "The link between the *ANPEP* gene and type 2 diabetes mellitus may be mediated by the disruption of glutathione metabolism and redox homeostasis"

### Sheet: Entire group
The associations of ANPEP haplotypes with biochemical blood plasma parameters of T2D patients (entire group of T2D patients)
Haplotype block/Haplotype	FBG	p	Total Cholesterol	p	LDL	p	Uric acid	p	Proteinuria	p	C-peptide	p	GSSG	p	ROS	p	Total plasma protein	p	Total Bilirubin	p
Haplotype block 1 (rs8034807-rs6496603-rs16974181-rs6496604-rs16943590)
CACAC	0.00	---	0.00	---	0.00	---	0.00	---	0.00	---	0.00	---	0.00	---	0.00	---	0.00	---	0.00	---
AGCGT	0.2 (-0.24 - 0.63)	0.38	0.03 (-0.11 - 0.17)	0.64	0.04 (-0.15 - 0.23)	0.68	2.02 (-10.49 - 14.53)	0.75	-0.01 (-0.05 - 0.03)	0.53	0.66 (0.09 - 1.24)	0.024	-0.08 (-0.44 - 0.28)	0.65	-0.13 (-0.53 - 0.26)	0.5	-0.53 (-2.1 - 1.05)	0.51	0.13 (-0.89 - 1.14)	0.8
CAGGC	-0.13 (-0.69 - 0.42)	0.64	0.05 (-0.13 - 0.23)	0.56	0.14 (-0.11 - 0.38)	0.27	9.82 (-6.14 - 25.78)	0.23	-0.01 (-0.06 - 0.04)	0.72	0.61 (-0.12 - 1.33)	0.1	0.27 (-0.18 - 0.73)	0.24	0.13 (-0.36 - 0.63)	0.6	1.5 (-0.5 - 3.51)	0.14	0.21 (-1.1 - 1.51)	0.76
CGCGT	0.18 (-0.54 - 0.9)	0.62	0.14 (-0.1 - 0.37)	0.26	0.03 (-0.27 - 0.34)	0.83	-0.64 (-8.64 - 7.36)	0.88	-0.02 (-0.1 - 0.06)	0.6	-0.02 (-0.9 - 0.87)	0.97	-0.04 (-0.64 - 0.55)	0.89	-0.03 (-0.65 - 0.6)	0.94	-1.66 (-4.24 - 0.92)	0.21	1.92 (0.21 - 3.64)	0.028
CGCGC	-0.34 (-1.3 - 0.63)	0.49	-0.23 (-0.55 - 0.1)	0.17	-0.46 (-0.88 - -0.03)	0.035	-18.66 (-23.27 - -14.05)	<0.0001	0.11 (0.02 - 0.2)	0.018	-0.82 (-2.01 - 0.37)	0.18	-0.49 (-1.53 - 0.55)	0.35	1.91 (0.96 - 2.86)	<0.0001	-1.8 (-5.28 - 1.69)	0.31	1.61 (-0.66 - 3.88)	0.17
Haplotype block 2 (rs72754570-rs41276922-rs25653)
GGT	0.00	---	0.00	---	0.00	---	0.00	---	0.00	---	0.00	---	0.00	---	0.00	---	0.00	---	0.00	---
GGC	0.41 (0.04 - 0.79)	0.032	0.03 (-0.1 - 0.15)	0.69	-0.11 (-0.27 - 0.06)	0.22	-3.61 (-16.07 - 8.85)	0.57	0.03 (0 - 0.06)	0.089	-0.17 (-0.67 - 0.32)	0.49	0.18 (-0.13 - 0.49)	0.25	0.11 (-0.23 - 0.45)	0.53	-0.86 (-2.24 - 0.51)	0.22	0.8 (-0.08 - 1.68)	0.073
AAT	-0.08 (-0.76 - 0.61)	0.83	0.03 (-0.2 - 0.25)	0.82	0.25 (-0.04 - 0.53)	0.096	1.98 (-20.51 - 24.47)	0.86	0.01 (-0.05 - 0.07)	0.83	0.45 (-0.77 - 1.68)	0.47	0.53 (0.01 - 1.06)	0.048	-0.14 (-0.76 - 0.47)	0.65	2.49 (0.01 - 4.97)	0.049	0.56 (-1.05 - 2.18)	0.49
Haplotype block 3 (rs12442778-rs12898828-rs6496608-rs11073891)
GATC	0.00	---	0.00	---	0.00	---	0.00	---	0.00	---	0.00	---	0.00	---	0.00	---	0.00	---	0.00	---
AATA	-0.32 (-0.72 - 0.08)	0.12	0.03 (-0.1 - 0.16)	0.64	0.13 (-0.05 - 0.3)	0.16	-12.55 (-21.99 - -3.11)	0.0093	-0.02 (-0.06 - 0.02)	0.36	0.16 (-0.36 - 0.68)	0.55	-0.31 (-0.64 - 0.01)	0.058	-0.15 (-0.51 - 0.22)	0.43	1.09 (-0.39 - 2.57)	0.15	-0.08 (-1.03 - 0.87)	0.87
AAAA	0.26 (-0.32 - 0.85)	0.38	-0.08 (-0.27 - 0.11)	0.41	-0.04 (-0.3 - 0.23)	0.78	0.22 (-8.26 - 8.7)	0.96	-0.02 (-0.08 - 0.03)	0.4	0.2 (-0.52 - 0.92)	0.59	-0.52 (-1.01 - -0.03)	0.038	-0.18 (-0.73 - 0.37)	0.52	0.42 (-1.71 - 2.56)	0.7	-0.5 (-1.87 - 0.87)	0.48
ATTA	-0.61 (-1.37 - 0.16)	0.12	0.26 (0.01 - 0.51)	0.044	0.27 (-0.08 - 0.61)	0.13	9.35 (6.98 - 11.72)	<0.0001	-0.03 (-0.11 - 0.04)	0.37	0.82 (-0.35 - 1.99)	0.17	-0.76 (-1.58 - 0.05)	0.068	0.41 (-0.39 - 1.2)	0.31	0.44 (-2.37 - 3.24)	0.76	0.49 (-1.33 - 2.32)	0.6
AATC	-0.28 (-1.81 - 1.25)	0.72	0.04 (-0.43 - 0.51)	0.87	0.3 (-0.38 - 0.99)	0.38	-53.3 (-53.77 - -52.84)	<0.0001	-0.03 (-0.15 - 0.08)	0.59	NA	NA	-0.06 (-1.5 - 1.37)	0.93	-0.19 (-1.89 - 1.52)	0.83	-0.5 (-6.43 - 5.43)	0.87	-2.38 (-5.96 - 1.21)	0.19
Haplotype block 4 (rs9920421-rs4932143-rs7111)
ACC	0.00	---	0.00	---	0.00	---	0.00	---	0.00	---	0.00	---	0.00	---	0.00	---	0.00	---	0.00	---
GGT	-0.22 (-0.62 - 0.18)	0.28	-0.04 (-0.16 - 0.09)	0.58	-0.01 (-0.18 - 0.17)	0.94	7.43 (-5.61 - 20.46)	0.26	0 (-0.04 - 0.03)	0.87	-0.25 (-0.79 - 0.29)	0.37	0.1 (-0.24 - 0.43)	0.57	-0.19 (-0.55 - 0.18)	0.31	0.7 (-0.75 - 2.16)	0.34	0.04 (-0.9 - 0.97)	0.94
GCT	-0.9 (-2.47 - 0.66)	0.26	0.12 (-0.4 - 0.63)	0.65	0.08 (-0.53 - 0.69)	0.8	38.52 (38.03 - 39.01)	<0.0001	0 (-0.15 - 0.15)	0.96	0.65 (-1.61 - 2.9)	0.58	0.12 (-0.8 - 1.04)	0.8	-0.94 (-2.06 - 0.19)	0.1	1.09 (-4.94 - 7.13)	0.72	-0.45 (-4.36 - 3.47)	0.82
